# Harnessing Mondo and the ILAE Classification for Curation and Analysis of 71,942 epilepsy patient variants

**DOI:** 10.1101/2025.01.07.25320161

**Authors:** Alina Ivaniuk, Tobias Bruenger, Eduardo Perez-Palma, Junhui Xiao, Mark St John, Fábio A. Nascimento, Guo-Qiang Zhang, Samden Lhatoo, Dennis Lal

## Abstract

Mapping epilepsy variants in ClinVar to standard disease classifications remains challenging due to incomplete phenotype information. We integrated the Mondo Disease Ontology (Mondo) with the International League Against Epilepsy (ILAE) Classification to systematically identify, organize, and analyze age-dependent epilepsy-associated variants from the world’s largest public variant repository. Starting from over three million ClinVar entries, we filtered monogenic disorders tagged with 421 Mondo terms representing neonatal/infantile, childhood, or variable-onset epilepsy syndromes. Gene-disease validity was further refined using multiple expert-curated lists, resulting in 71,942 unique variant submissions in 171 genes. Approximately 70% of pathogenic and uncertain variants clustered in 50 genes, highlighting the concentration of clinically relevant findings in a relatively small subset of known epilepsy genes. *SCN1A*, *GRIN2A*, and *DEPDC5* stood out as top contributors to neonatal/infantile, childhood, and variable-onset syndromes, respectively. Notably, two-thirds of genes were specific to a single age group, but the remaining one-third spanned multiple syndromes, reflecting both phenotypic and genetic heterogeneity. We also observed substantial overlap with neurodevelopmental and autism-related genes, especially among early-onset epilepsies, emphasizing shared molecular pathways. Our Mondo-driven approach demonstrates the feasibility of large-scale, ontology-based curation of ClinVar for domain-specific analyses, offering greater clinical precision than traditional text-based queries. This resource can guide epilepsy-focused gene panel design, inform new classification updates, and pave the way for age-targeted therapeutics. By bridging the gap between extensive genomic repositories and detailed clinical ontologies, we provide a robust, standardized framework to accelerate progress in precision epilepsy genetics.
