## Supplemental Tables for "Harnessing Mondo and the ILAE Classification for Curation and Analysis of 71,942 epilepsy patient variants"

### Sheet: Contents
	Harnessing Mondo and the ILAE Classification for Curation and Analysis of 71,942 epilepsy patient variants
	Supplemental Tables
	Contents
	Table S1	Parent Mondo terms used to derive ILAE-defined epilepsy concepts
	Table S2	Mondo terms mapped to the ILAE Classification and Definition of Epilepsy Syndromes
	Table S3	Mondo terms mapped to the ILAE Classification of Epilepsy by Etiology
	Table S4	List of genes with corresponding age of onset categories and patient sublission counts per clinical variant significance

### Sheet: S1
Parent Mondo terms used to derive ILAE-defined epilepsy concepts
Epilepsy	MONDO:0005027
Genetically-defined neurodevelopmental disorders characterized by epilepsy not captured under “epilepsy” ID:
Atypical Rett syndrome	MONDO:0017746
Developmental delay and seizures with or without movement abnormalities	MONDO:0044326
Genetically-defined structural epilepsy etiologies:
isolated focal cortical dysplasia	MONDO:0019009
tuberous sclerosis	MONDO:0001734
microcephaly with lissencephaly and/or hydranencephaly	MONDO:0700116
lissencephaly spectrum disorders	MONDO:0018838
subcortical band heterotopia	MONDO:0020491
nodular neuronal heterotopia	MONDO:0016292
Polymicrogyria	MONDO:0000087
Hemimegalencephaly	MONDO:0020492
Schizencephaly	MONDO:0010011
congenital hypothalamic hamartoma syndrome	MONDO:0009436
cerebral hemangioma	MONDO:0003948
Sturge-Weber syndrome	MONDO:0008501
arteriovenous malformations of the brain	MONDO:0007154
mesial temporal lobe epilepsy with hippocampal sclerosis	MONDO:0020476
brain hypoxia - ischemia	MONDO:0006685
dysembryoplastic neuroepithelial tumor	MONDO:0005505
Ganglioglioma	MONDO:0016733
Porencephaly	MONDO:0017410

### Sheet: S2
Mondo terms mapped to the ILAE Classification and Definition of Epilepsy Syndromes
Term	MONDO_id	MONDO_term
Epilepsy Syndromes with Onset in Neonates and Infants	MONDO:0100022	neonatal/infantile epilepsy syndrome
Epilepsy Syndromes with Onset in Neonates and Infants	MONDO:0020071	infantile epilepsy syndrome
Epilepsy Syndromes with Onset in Neonates and Infants	MONDO:0020070	neonatal epilepsy syndrome
Self-limited (Familial) Neonatal Epilepsy (SeLNE)	MONDO:0016027	benign neonatal seizures
Self-limited (Familial) Neonatal Epilepsy (SeLNE)	MONDO:0800479	self-limited neonatal seizures
Self-limited Familial Neonatal-Infantile Epilepsy (SeLFNIE)	MONDO:0100208	self-limited familial neonatal-infantile epilepsy
Self-limited (Familial) Infantile Epilepsy (SeLIE)	MONDO:0015642	benign partial infantile seizures
Genetic Epilepsy with Febrile Seizures Plus (GEFS+) Spectrum	MONDO:0000032	febrile seizures, familial
Genetic Epilepsy with Febrile Seizures Plus (GEFS+) Spectrum	MONDO:0018214	generalized epilepsy with febrile seizures plus
Myoclonic Epilepsy in Infancy (MEI)	MONDO:0100566	myoclonic epilepsy in infancy
With Developmental and Epileptic Encephalopathy (DEE)	MONDO:0100062	developmental and epileptic encephalopathy
Early-Infantile Developmental and Epileptic Encephalopathy (EIDEE)	MONDO:0100062	developmental and epileptic encephalopathy
Epilepsy of Infancy with Migrating Focal Seizures (EIMFS)	MONDO:0017385	malignant migrating partial seizures of infancy
Epilepsy of Infancy with Migrating Focal Seizures (EIMFS)	MONDO:0100025	epilepsy of infancy with migrating focal seizures
Infantile Epileptic Spasms Syndrome (IESS)	MONDO:0859162	neurodevelopmental disorder with infantile epileptic spasms
Infantile Epileptic Spasms Syndrome (IESS)	MONDO:0018097	West syndrome
Dravet Syndrome (DS)	MONDO:0100135	Dravet syndrome
Epilepsy Syndromes with Onset in Childhood	MONDO:0020072	childhood-onset epilepsy syndrome
Self-limited Focal Epilepsy Syndromes (SeLFEs)	MONDO:0017704	familial partial epilepsy
Self-Limited Epilepsy with Centrotemporal Spikes (SeLECTS)	MONDO:0007295	childhood epilepsy with centrotemporal spikes
Self-Limited Epilepsy with Autonomic Seizures (SeLEAS)	MONDO:0020307	self-limited epilepsy with autonomic seizures
Childhood Occipital Visual Epilepsy (COVE)	MONDO:0007558	self-limited childhood occipital epilepsy
Photosensitive Occipital Lobe Epilepsy (POLE)	MONDO:0100021	photosensitive occipital lobe epilepsy
Genetic Generalised Epilepsy Syndromes	MONDO:0100575	genetic generalized epilepsy
Epilepsy with Eyelid Myoclonia (EEM)	MONDO:0015346	epilepsy with eyelid myoclonia
Epilepsy with Myoclonic Absence (EMA)	MONDO:0019487	epilepsy with myoclonic absences
Idiopathic Generalised Epilepsy Syndrome	MONDO:0005579	idiopathic generalized epilepsy
Childhood Absence Epilepsy (CAE)	MONDO:0010826	childhood absence epilepsy
Epilepsy with Myoclonic Atonic Seizures (EMAtS)	MONDO:0016025	myoclonic-astatic epilepsy
Lennox-Gastaut Syndrome (LGS)	MONDO:0016532	Lennox-Gastaut syndrome
Developmental and/or Epileptic Encephalopathy with Spike-Wave Activation in Sleep (DEE-SWAS, EE-SWAS)	MONDO:0009509	Landau-Kleffner syndrome
Developmental and/or Epileptic Encephalopathy with Spike-Wave Activation in Sleep (DEE-SWAS, EE-SWAS)	MONDO:0019123	continuous spikes and waves during sleep
Febrile Infection-Related Epilepsy Syndrome (FIRES)	MONDO:0015584	febrile infection-related epilepsy syndrome
Hemiconvulsion-Hemiplegia-Epilepsy Syndrome (HHE)	MONDO:0019485	idiopathic hemiconvulsion-hemiplegia syndrome
Epilepsy syndromes with variable age of onset	MONDO:0020073	adolescent-onset epilepsy syndrome
Epilepsy syndromes with variable age of onset	MONDO:0100030	adolescent/adult-onset epilepsy syndrome
Epilepsy syndromes with variable age of onset	MONDO:0100036	variable age onset epilepsy
Idiopathic Generalised Epilepsy Syndromes	MONDO:0005579	idiopathic generalized epilepsy
Juvenile Myoclonic Epilepsy (JME)	MONDO:0009696	juvenile myoclonic epilepsy
Juvenile Absence Epilepsy (JAE)	MONDO:0800453	juvenile absence epilepsy
Epilepsy with Generalised Tonic-Clonic Seizures Alone (EGTCA)	MONDO:0005754	epilepsy with generalized tonic-clonic seizures
Focal Epilepsy Syndromes	MONDO:0017704	familial partial epilepsy
Sleep-Related Hypermotor (Hyperkinetic) Epilepsy (SHE)	MONDO:0020300	autosomal dominant nocturnal frontal lobe epilepsy
Familial Mesial Temporal Lobe Epilepsy (FMTLE)	MONDO:0020476	mesial temporal lobe epilepsy with hippocampal sclerosis
Epilepsy with Auditory Features (EAF)	MONDO:0005115	temporal lobe epilepsy
Familial Focal Epilepsy with Variable Foci (FFEVF)	MONDO:0020310	familial focal epilepsy with variable foci
Combined Generalised and Focal Epilepsy Syndrome	MONDO:0100573	combined generalized and focal epilepsy
Epilepsy with Reading-Induced Seizures (EwRIS)	MONDO:0017768	reflex epilepsy
Epilepsy with Reading-Induced Seizures (EwRIS)	MONDO:0007560	reading seizures
Progressive Myoclonus Epilepsies (PME)	MONDO:0020074	progressive myoclonus epilepsy
Rasmussen Syndrome	MONDO:0016019	Rasmussen subacute encephalitis
Rasmussen Syndrome	MONDO:0006748	epilepsia partialis continua

### Sheet: S3
Mondo terms mapped to the ILAE Classification of Epilepsy by Etiology
Etiology	Subclass	MONDO_id_subclass	MONDO_subclass	Term	MONDO_id	MONDO_term	MONDO_id_alt	MONDO_term_alt	MONDO_id_alt_2	MONDO_term_alt_2
Genetic	Chromosomal abnormalities	n/a	n/a	15q13.3 MICRODELETION SYNDROME	MONDO:0012774	chromosome 15q13.3 microdeletion syndrome
Genetic	Chromosomal abnormalities	n/a	n/a	18q- SYNDROME	MONDO:0011147	chromosome 18q deletion syndrome
Genetic	Chromosomal abnormalities	n/a	n/a	INV-DUP (15) OR IDIC (15)	MONDO:0018027	duplication/inversion 15q11
Genetic	Chromosomal abnormalities	n/a	n/a	DEL 1p36	MONDO:0011929	chromosome 1p36 deletion syndrome
Genetic	Chromosomal abnormalities	n/a	n/a	ANGELMAN SYNDROME	MONDO:0007113	Angelman syndrome
Genetic	Chromosomal abnormalities	n/a	n/a	DOWN SYNDROME (TRISOMY 21)	MONDO:0008608	Down syndrome
Genetic	Chromosomal abnormalities	n/a	n/a	KLINEFELTER SYNDROME (XXY)	MONDO:0006823	Klinefelter syndrome
Genetic	Chromosomal abnormalities	n/a	n/a	MILLER DIEKER SYNDROME (DEL 17p)	MONDO:0009532	Miller-Dieker lissencephaly syndrome
Genetic	Chromosomal abnormalities	n/a	n/a	PALLISTER KILLIAN SYNDROME (TETRASOMY 12p)	MONDO:0011146	tetrasomy 12p
Genetic	Chromosomal abnormalities	n/a	n/a	RING 14 (r14) SYNDROME	MONDO:0014708	ring chromosome 14
Genetic	Chromosomal abnormalities	n/a	n/a	RING 20 (r20) SYNDROME	MONDO:0015436	ring chromosome 20
Genetic	Chromosomal abnormalities	n/a	n/a	TRISOMY 12p	MONDO:0015723	trisomy 12p
Genetic	Chromosomal abnormalities	n/a	n/a	WOLF-HIRSCHHORN SYNDROME (DEL 4p)	MONDO:0022762	chromosome 4 short arm deletion
Genetic	Gene abnormalities	MONDO:0015653	monogenic epilepsy	AKT3	MONDO:0014407	megalencephaly-polymicrogyria-polydactyly-hydrocephalus syndrome 2
Genetic	Gene abnormalities	MONDO:0015653	monogenic epilepsy	ARFGEF2	MONDO:0011966	periventricular heterotopia with microcephaly, autosomal recessive
Genetic	Gene abnormalities	MONDO:0015653	monogenic epilepsy	ARHGEF9	MONDO:0010375	developmental and epileptic encephalopathy, 8
Genetic	Gene abnormalities	MONDO:0015653	monogenic epilepsy	ARX	MONDO:0015921	ARX-related epileptic encephalopathy	MONDO:0018496	ARX-related encephalopathy-brain malformation spectrum
Genetic	Gene abnormalities	MONDO:0015653	monogenic epilepsy	CACNA1A	MONDO:0014917	developmental and epileptic encephalopathy, 42	MONDO:0007163	episodic ataxia type 2	spinocerebellar ataxia type 6	MONDO:0008457	migraine, familial hemiplegic, 1	MONDO:0020756
Genetic	Gene abnormalities	MONDO:0015653	monogenic epilepsy	CACNB4	MONDO:0011892	epilepsy, idiopathic generalized, susceptibility to, 9	MONDO:0013464	episodic ataxia type 5
Genetic	Gene abnormalities	MONDO:0015653	monogenic epilepsy	CDKL5	MONDO:0100039	CDKL5 disorder	MONDO:0010396	developmental and epileptic encephalopathy, 2
Genetic	Gene abnormalities	MONDO:0015653	monogenic epilepsy	CHD2	MONDO:0014150	developmental and epileptic encephalopathy 94
Genetic	Gene abnormalities	MONDO:0015653	monogenic epilepsy	CHRNA2	MONDO:0012474	autosomal dominant nocturnal frontal lobe epilepsy 4
Genetic	Gene abnormalities	MONDO:0015653	monogenic epilepsy	CHRNA4	MONDO:0010899	autosomal dominant nocturnal frontal lobe epilepsy 1
Genetic	Gene abnormalities	MONDO:0015653	monogenic epilepsy	CHRNB2	MONDO:0011545	autosomal dominant nocturnal frontal lobe epilepsy 3
Genetic	Gene abnormalities	MONDO:0015653	monogenic epilepsy	CLCN2	MONDO:0011875	epilepsy, idiopathic generalized, susceptibility to, 11	MONDO:0014292	leukoencephalopathy with mild cerebellar ataxia and white matter edema	epilepsy, idiopathic generalized, susceptibility to, 2	MONDO:0011753
Genetic	Gene abnormalities	MONDO:0015653	monogenic epilepsy	COL4A1	MONDO:0018788	COL4A1 or COL4A2-related cerebral small vessel disease	MONDO:0032814	microangiopathy and leukoencephalopathy, pontine, autosomal dominant	brain small vessel disease 1 with or without ocular anomalies	MONDO:0008289
Genetic	Gene abnormalities	MONDO:0015653	monogenic epilepsy	DCX	MONDO:0010239	lissencephaly type 1 due to doublecortin gene mutation	MONDO:0010268	X-linked lissencephaly with abnormal genitalia
Genetic	Gene abnormalities	MONDO:0015653	monogenic epilepsy	DEPDC5	MONDO:0024556	epilepsy, familial focal, with variable foci 1
Genetic	Gene abnormalities	MONDO:0015653	monogenic epilepsy	EFHC1	MONDO:0020772	epilepsy, juvenile absence, susceptibility to, 1	MONDO:0020752	Myoclonic epilepsy, juvenile, susceptibility to, 1
Genetic	Gene abnormalities	MONDO:0015653	monogenic epilepsy	FKRP	MONDO:0013157	muscular dystrophy-dystroglycanopathy (congenital with brain and eye anomalies), type A5	MONDO:0011688	muscular dystrophy-dystroglycanopathy type B5
Genetic	Gene abnormalities	MONDO:0015653	monogenic epilepsy	FKTN	MONDO:0009678	muscular dystrophy-dystroglycanopathy (congenital with brain and eye anomalies), type A, 4
Genetic	Gene abnormalities	MONDO:0015653	monogenic epilepsy	FLNA	MONDO:0010233	heterotopia, periventricular, X-linked dominant
Genetic	Gene abnormalities	MONDO:0015653	monogenic epilepsy	FMR1 (FRAGILE X SYNDROME)	MONDO:0010383	fragile X syndrome		3 distinct types
Genetic	Gene abnormalities	MONDO:0015653	monogenic epilepsy	FOXG1	MONDO:0100040	FOXG1 disorder	MONDO:0035383	FOXG1 syndrome	FOXG1 syndrome due to intragenic alteration	MONDO:0035713
Genetic	Gene abnormalities	MONDO:0015653	monogenic epilepsy	GABRA1	MONDO:0014328	developmental and epileptic encephalopathy, 19
Genetic	Gene abnormalities	MONDO:0015653	monogenic epilepsy	GABRD	MONDO:0013103	epilepsy, idiopathic generalized, susceptibility to, 10
Genetic	Gene abnormalities	MONDO:0015653	monogenic epilepsy	GABRG2	MONDO:0032725	developmental and epileptic encephalopathy, 74	MONDO:0011891	febrile seizures, familial, 8
Genetic	Gene abnormalities	MONDO:0015653	monogenic epilepsy	GLI3	MONDO:0007804	Pallister-Hall syndrome
Genetic	Gene abnormalities	MONDO:0015653	monogenic epilepsy	GNAQ	MONDO:0008501	Sturge-Weber syndrome
Genetic	Gene abnormalities	MONDO:0015653	monogenic epilepsy	GRIN2A	MONDO:0017325	early-onset epileptic encephalopathy and intellectual disability due to GRIN2A mutation
Genetic	Gene abnormalities	MONDO:0015653	monogenic epilepsy	KCNQ2	MONDO:0013387	developmental and epileptic encephalopathy, 7	MONDO:0007365	seizures, benign familial neonatal, 1
Genetic	Gene abnormalities	MONDO:0015653	monogenic epilepsy	KCNQ3	MONDO:0007366	seizures, benign familial neonatal, 2
Genetic	Gene abnormalities	MONDO:0015653	monogenic epilepsy	KCNT1	MONDO:0014002	autosomal dominant nocturnal frontal lobe epilepsy 5	MONDO:0013989	developmental and epileptic encephalopathy, 14
Genetic	Gene abnormalities	MONDO:0015653	monogenic epilepsy	LARGE	n/a	n/a
Genetic	Gene abnormalities	MONDO:0015653	monogenic epilepsy	LGI1	MONDO:0700090	epilepsy, familial temporal lobe, 1
Genetic	Gene abnormalities	MONDO:0015653	monogenic epilepsy	LIS1	MONDO:0011830	lissencephaly due to LIS1 mutation
Genetic	Gene abnormalities	MONDO:0015653	monogenic epilepsy	MECP2	MONDO:0010397	severe neonatal-onset encephalopathy with microcephaly	MONDO:0010235	X-linked intellectual disability-psychosis-macroorchidism syndrome
Genetic	Gene abnormalities	MONDO:0015653	monogenic epilepsy	NPRL3	MONDO:0014925	epilepsy, familial focal, with variable foci 3
Genetic	Gene abnormalities	MONDO:0015653	monogenic epilepsy	PCDH19	MONDO:0010246	developmental and epileptic encephalopathy, 9
Genetic	Gene abnormalities	MONDO:0015653	monogenic epilepsy	PIK3CA	MONDO:0100283	overgrowth syndrome and/or cerebral malformations due to abnormalities in MTOR pathway genes
Genetic	Gene abnormalities	MONDO:0015653	monogenic epilepsy	PIK3R2	MONDO:0011313	megalencephaly-polymicrogyria-polydactyly-hydrocephalus syndrome 1
Genetic	Gene abnormalities	MONDO:0015653	monogenic epilepsy	PLCB1	MONDO:0013389	developmental and epileptic encephalopathy, 12
Genetic	Gene abnormalities	MONDO:0015653	monogenic epilepsy	PNKP	MONDO:0014557	ataxia - oculomotor apraxia type 4
Genetic	Gene abnormalities	MONDO:0015653	monogenic epilepsy	POMT1	MONDO:0009364	muscular dystrophy-dystroglycanopathy (congenital with brain and eye anomalies), type A1
Genetic	Gene abnormalities	MONDO:0015653	monogenic epilepsy	POMT2	MONDO:0013154	muscular dystrophy-dystroglycanopathy (congenital with brain and eye anomalies), type A2
Genetic	Gene abnormalities	MONDO:0015653	monogenic epilepsy	PRRT2	MONDO:0100024	self-limited familial infantile epilepsy
Genetic	Gene abnormalities	MONDO:0015653	monogenic epilepsy	RELN	MONDO:0014639	familial temporal lobe epilepsy 7
Genetic	Gene abnormalities	MONDO:0015653	monogenic epilepsy	SCN1A	MONDO:0011461	generalized epilepsy with febrile seizures plus, type 2	MONDO:0100079	developmental and epileptic encephalopathy, 6	MONDO:0100135	Dravet syndrome
Genetic	Gene abnormalities	MONDO:0015653	monogenic epilepsy	SCN1B	n/a	n/a
Genetic	Gene abnormalities	MONDO:0015653	monogenic epilepsy	SCN2A	MONDO:0013388	developmental and epileptic encephalopathy, 11	MONDO:0011904	seizures, benign familial infantile, 3
Genetic	Gene abnormalities	MONDO:0015653	monogenic epilepsy	SLC2A1	MONDO:0000188	GLUT1 deficiency syndrome	MONDO:0011724	encephalopathy due to GLUT1 deficiency	MONDO:0012805	childhood onset GLUT1 deficiency syndrome 2
Genetic	Gene abnormalities	MONDO:0015653	monogenic epilepsy	SLC25A22	MONDO:0012245	developmental and epileptic encephalopathy, 3
Genetic	Gene abnormalities	MONDO:0015653	monogenic epilepsy	SPTAN1	MONDO:0013277	developmental and epileptic encephalopathy, 5
Genetic	Gene abnormalities	MONDO:0015653	monogenic epilepsy	STXBP1	MONDO:0012812	developmental and epileptic encephalopathy, 4
Genetic	Gene abnormalities	MONDO:0015653	monogenic epilepsy	TBC1D24	MONDO:0009079	DOORS syndrome
Genetic	Gene abnormalities	MONDO:0015653	monogenic epilepsy	TCF4 (PITT HOPKIN SYNDROME)	MONDO:0012589	Pitt-Hopkins syndrome
Genetic	Gene abnormalities	MONDO:0015653	monogenic epilepsy	TSC1	MONDO:0008612	tuberous sclerosis 1
Genetic	Gene abnormalities	MONDO:0015653	monogenic epilepsy	TSC2	MONDO:0013199	tuberous sclerosis 2
Genetic	Gene abnormalities	MONDO:0015653	monogenic epilepsy	TUBA1A	MONDO:0012703	lissencephaly due to TUBA1A mutation
Genetic	Gene abnormalities	MONDO:0015653	monogenic epilepsy	WDR62	MONDO:0016660	autosomal recessive primary microcephaly
Genetic	Gene abnormalities	MONDO:0015653	monogenic epilepsy	ZEB2 (MOWAT WILSON SYNDROME)	MONDO:0009341	Mowat-Wilson syndrome
Structural	malformations of cortical development	MONDO:0100035	structural epilepsy	focal cortical dysplasia	MONDO:0019009	isolated focal cortical dysplasia
Structural	malformations of cortical development	MONDO:0100035	structural epilepsy	tuberous sclerosis	MONDO:0001734	tuberous sclerosis
Structural	malformations of cortical development	MONDO:0100035	structural epilepsy	lissencephaly	MONDO:0018838	lissencephaly spectrum disorders
Structural	malformations of cortical development	MONDO:0100035	structural epilepsy	subcortical band heterotopia	MONDO:0020491	subcortical band heterotopia
Structural	malformations of cortical development	MONDO:0100035	structural epilepsy	grey matter heterotopia	MONDO:0016292	nodular neuronal heterotopia
Structural	malformations of cortical development	MONDO:0100035	structural epilepsy	polymicrogyria	MONDO:0000087	polymicrogyria
Structural	malformations of cortical development	MONDO:0100035	structural epilepsy	hemimegalencephaly	MONDO:0020492	hemimegalencephaly
Structural	malformations of cortical development	MONDO:0100035	structural epilepsy	schizencephaly	MONDO:0010011	schizencephaly
Structural	malformations of cortical development	MONDO:0100035	structural epilepsy	hypothalamic hamartoma	MONDO:0009436	congenital hypothalamic hamartoma syndrome	MONDO:0019484	hypothalamic hamartomas with gelastic seizures
Structural	vascular malformations	MONDO:0100035	structural epilepsy	Cerebral angioma	MONDO:0003948	cerebral hemangioma
Structural	vascular malformations	MONDO:0100035	structural epilepsy	Sturge-Weber syndrome	MONDO:0008501	Sturge-Weber syndrome
Structural	vascular malformations	MONDO:0100035	structural epilepsy	Arteriovenous malformation	MONDO:0007154	arteriovenous malformations of the brain
Structural	hippocampal sclerosis	MONDO:0100035	structural epilepsy	hippocampal sclerosis	MONDO:0020476	mesial temporal lobe epilepsy with hippocampal sclerosis
Structural	hypoxic-ischemic structural abnormalities	MONDO:0100035	structural epilepsy	stroke (cerebrovascular accident)	n/a	n/a	n/a	n/a
Structural	hypoxic-ischemic structural abnormalities	MONDO:0100035	structural epilepsy	hypoxic-ischemic brain injury	MONDO:0006685	brain hypoxia - ischemia
Structural	traumatic brain injury	MONDO:0100035	structural epilepsy	traumatic brain injury	MONDO:0043264	post-traumatic epilepsy
Structural	tumors	MONDO:0100035	structural epilepsy	dysembryoplastic neuroepithelial tumors (DNET)	MONDO:0005505	dysembryoplastic neuroepithelial tumor
Structural	tumors	MONDO:0100035	structural epilepsy	gangliogliomas	MONDO:0016733	ganglioglioma
Structural	porencephalic cyst	MONDO:0100035	structural epilepsy	porencephalic cyst	MONDO:0017410	porencephaly
Metabolic	n/a	MONDO:0100033	metabolic epilepsy	Biotinidase and holocarboxylase synthase deficiency	MONDO:0009665	biotinidase deficiency	MONDO:0009666	holocarboxylase synthetase deficiency
Metabolic	n/a	MONDO:0100033	metabolic epilepsy	Cerebral folate deficiency	MONDO:0100034	cerebral folate deficiency
Metabolic	n/a	MONDO:0100033	metabolic epilepsy	Creatine disorders	MONDO:0000456	cerebral creatine deficiency syndrome
Metabolic	n/a	MONDO:0100033	metabolic epilepsy	Folinic acid responsive seizures	MONDO:0019197	folinic acid-responsive seizures
Metabolic	n/a	MONDO:0100033	metabolic epilepsy	Glucose transporter 1 (GLUT1) deficiency	MONDO:0000188	GLUT1 deficiency syndrome
Metabolic	n/a	MONDO:0100033	metabolic epilepsy	Mitochondrial disorders	MONDO:0044970	mitochondrial disease
Metabolic	n/a	MONDO:0100033	metabolic epilepsy	Peroxisomal Disorders	MONDO:0019053	peroxisomal disease
Metabolic	n/a	MONDO:0100033	metabolic epilepsy	Pyridoxine dependent epilepsy/PNPO deficiency	MONDO:0009945	pyridoxine-dependent epilepsy
Immune	n/a	MONDO:0100028	immune epilepsy	Rasmussen syndrome	MONDO:0016019	Rasmussen subacute encephalitis
Immune	n/a	MONDO:0100028	immune epilepsy	Antibody mediated etiologies	MONDO:0100029	antibody mediated epilepsy
Infectious	n/a	n/a	n/a	n/a	n/a	n/a
Unknown	n/a	n/a	n/a	Febrile infection related epilepsy syndrome	MONDO:0015584	febrile infection-related epilepsy syndrome

### Sheet: S4
Gene	age_cat	VUS	benign	pathogenic	total	IP	not_pathogenic	not_vus	percent_pathogenic	percent_vus	Lesional
SCN1A	Neonatal/infantile onset	1936	1335	1350	4621	0.7	3271	2685	0.29	0.42	No
TSC2	Neonatal/infantile onset	3658	4966	670	9294	0.18	8624	5636	0.07	0.39	Yes
KCNQ2	Neonatal/infantile onset	423	453	486	1362	1.15	876	939	0.36	0.31	No
SCN2A	Neonatal/infantile onset	636	589	390	1615	0.61	1225	979	0.24	0.39	No
TSC1	Neonatal/infantile onset	1870	1776	283	3929	0.15	3646	2059	0.07	0.48	Yes
STXBP1	Neonatal/infantile onset	156	274	275	705	1.76	430	549	0.39	0.22	No
CDKL5	Neonatal/infantile onset	226	324	268	818	1.19	550	592	0.33	0.28	No
SCN8A	Neonatal/infantile onset	572	566	200	1338	0.35	1138	766	0.15	0.43	No
CACNA1A	Neonatal/infantile onset	844	1053	199	2096	0.24	1897	1252	0.09	0.4	No
GRIN2A	Childhood onset	618	693	187	1498	0.3	1311	880	0.12	0.41	No
DEPDC5	Variable onset	738	542	185	1465	0.25	1280	727	0.13	0.5	Yes
PCDH19	Neonatal/infantile onset	347	234	170	751	0.49	581	404	0.23	0.46	Yes
ALDH7A1	Neonatal/infantile onset	449	286	163	898	0.36	735	449	0.18	0.5	No
FOXG1	Neonatal/infantile onset	127	215	138	480	1.09	342	353	0.29	0.26	Yes
TPP1	Variable onset	196	41	133	370	0.68	237	174	0.36	0.53	No
CHD2	Neonatal/infantile onset	519	586	131	1236	0.25	1105	717	0.11	0.42	No
MFSD8	Variable onset	420	275	92	787	0.22	695	367	0.12	0.53	No
CLN3	Variable onset	155	16	87	258	0.56	171	103	0.34	0.6	No
SLC2A1	Neonatal/infantile onset	78	52	86	216	1.1	130	138	0.4	0.36	No
KCNB1	Neonatal/infantile onset	175	270	81	526	0.46	445	351	0.15	0.33	No
SLC6A1	Childhood onset	146	227	76	449	0.52	373	303	0.17	0.33	No
KCNT1	Childhood onset	621	1110	71	1802	0.11	1731	1181	0.04	0.34	No
GNAO1	Neonatal/infantile onset	70	147	69	286	0.99	217	216	0.24	0.24	No
TBC1D24	Neonatal/infantile onset	429	293	68	790	0.16	722	361	0.09	0.54	No
CLN5	Variable onset	152	34	66	252	0.43	186	100	0.26	0.6	No
GABRG2	Neonatal/infantile onset	156	149	66	371	0.42	305	215	0.18	0.42	No
GRIN2B	Neonatal/infantile onset	271	532	65	868	0.24	803	597	0.07	0.31	Yes
MECP2	Neonatal/infantile onset	144	336	65	545	0.45	480	401	0.12	0.26	No
SLC13A5	Neonatal/infantile onset	293	229	62	584	0.21	522	291	0.11	0.5	No
KCNQ3	Neonatal/infantile onset	505	479	54	1038	0.11	984	533	0.05	0.49	No
KCNT1	Neonatal/infantile onset	87	235	54	376	0.62	322	289	0.14	0.23	No
KCNA2	Neonatal/infantile onset	141	105	52	298	0.37	246	157	0.17	0.47	No
NPRL3	Variable onset	300	201	51	552	0.17	501	252	0.09	0.54	Yes
CLN6	Variable onset	56	9	49	114	0.88	65	58	0.43	0.49	No
CLN8	Variable onset	111	25	48	184	0.43	136	73	0.26	0.6	No
PNPO	Neonatal/infantile onset	149	93	47	289	0.32	242	140	0.16	0.52	No
SPTAN1	Neonatal/infantile onset	769	1153	47	1969	0.06	1922	1200	0.02	0.39	No
CNTNAP2	Neonatal/infantile onset	1038	546	45	1629	0.04	1584	591	0.03	0.64	Yes
PNKP	Neonatal/infantile onset	400	355	36	791	0.09	755	391	0.05	0.51	No
DNM1	Neonatal/infantile onset	146	290	35	471	0.24	436	325	0.07	0.31	No
EPM2A	Variable onset	182	115	34	331	0.19	297	149	0.1	0.55	No
HCN1	Neonatal/infantile onset	205	296	34	535	0.17	501	330	0.06	0.38	No
CACNA1E	Neonatal/infantile onset	54	10	33	97	0.61	64	43	0.34	0.56	No
SZT2	Neonatal/infantile onset	109	32	32	173	0.29	141	64	0.18	0.63	No
WWOX	Neonatal/infantile onset	39	36	31	106	0.79	75	67	0.29	0.37	No
CYFIP2	Neonatal/infantile onset	12	7	29	48	2.42	19	36	0.6	0.25	No
GABRA1	Neonatal/infantile onset	22	2	29	53	1.32	24	31	0.55	0.42	No
ACTL6B	Neonatal/infantile onset	10	1	28	39	2.8	11	29	0.72	0.26	No
ARHGEF9	Neonatal/infantile onset	116	128	28	272	0.24	244	156	0.1	0.43	Yes
BRAT1	Neonatal/infantile onset	460	422	28	910	0.06	882	450	0.03	0.51	No
DOCK7	Neonatal/infantile onset	657	501	28	1186	0.04	1158	529	0.02	0.55	No
EEF1A2	Neonatal/infantile onset	90	220	27	337	0.3	310	247	0.08	0.27	No
HNRNPU	Neonatal/infantile onset	194	303	27	524	0.14	497	330	0.05	0.37	No
LGI1	Variable onset	172	117	27	316	0.16	289	144	0.09	0.54	No
SCARB2	Variable onset	206	154	27	387	0.13	360	181	0.07	0.53	No
RELN	Variable onset	920	936	26	1882	0.03	1856	962	0.01	0.49	Yes
CSTB	Variable onset	83	54	25	162	0.3	137	79	0.15	0.51	No
SLC12A5	Neonatal/infantile onset	332	357	25	714	0.08	689	382	0.04	0.46	No
GABRB3	Neonatal/infantile onset	20	4	24	48	1.2	24	28	0.5	0.42	No
GRN	Variable onset	207	168	23	398	0.11	375	191	0.06	0.52	No
POLG	Variable onset	4	10	23	37	5.75	14	33	0.62	0.11	No
STX1B	Neonatal/infantile onset	93	111	23	227	0.25	204	134	0.1	0.41	No
UBA5	Neonatal/infantile onset	7	1	22	30	3.14	8	23	0.73	0.23	No
PIGA	Neonatal/infantile onset	129	77	21	227	0.16	206	98	0.09	0.57	No
RHOBTB2	Neonatal/infantile onset	28	4	21	53	0.75	32	25	0.4	0.53	No
SCN3A	Neonatal/infantile onset	20	8	21	49	1.05	28	29	0.43	0.41	Yes
ASAH1	Variable onset	5	21	20	46	4	26	41	0.43	0.11	No
KCTD7	Variable onset	238	105	20	363	0.08	343	125	0.06	0.66	No
PRRT2	Neonatal/infantile onset	14	7	20	41	1.43	21	27	0.49	0.34	No
SNAP25	Neonatal/infantile onset	5	0	20	25	4	5	20	0.8	0.2	No
GRIN2D	Neonatal/infantile onset	40	5	19	64	0.48	45	24	0.3	0.62	No
GABRB2	Neonatal/infantile onset	21	1	18	40	0.86	22	19	0.45	0.52	No
ALG13	Neonatal/infantile onset	300	393	17	710	0.06	693	410	0.02	0.42	No
ATP1A3	Neonatal/infantile onset	6	60	17	83	2.83	66	77	0.2	0.07	No
NHLRC1	Variable onset	190	92	17	299	0.09	282	109	0.06	0.64	No
SYNJ1	Neonatal/infantile onset	610	460	17	1087	0.03	1070	477	0.02	0.56	No
CNTN2	Neonatal/infantile onset	322	272	16	610	0.05	594	288	0.03	0.53	No
KCNC1	Variable onset	154	157	16	327	0.1	311	173	0.05	0.47	No
PACS2	Neonatal/infantile onset	24	2	16	42	0.67	26	18	0.38	0.57	No
SLC25A22	Neonatal/infantile onset	244	207	16	467	0.07	451	223	0.03	0.52	No
YWHAG	Neonatal/infantile onset	11	2	15	28	1.36	13	17	0.54	0.39	No
CACNA2D2	Neonatal/infantile onset	270	280	14	564	0.05	550	294	0.02	0.48	No
FGF12	Neonatal/infantile onset	10	2	14	26	1.4	12	16	0.54	0.38	No
FRRS1L	Neonatal/infantile onset	194	106	14	314	0.07	300	120	0.04	0.62	No
SCN1B	Neonatal/infantile onset	54	27	14	95	0.26	81	41	0.15	0.57	No
UGDH	Neonatal/infantile onset	1	0	14	15	14	1	14	0.93	0.07	No
ATP6V1A	Neonatal/infantile onset	9	2	13	24	1.44	11	15	0.54	0.38	No
CDK19	Neonatal/infantile onset	7	1	13	21	1.86	8	14	0.62	0.33	No
KCNT2	Neonatal/infantile onset	13	1	13	27	1	14	14	0.48	0.48	No
ST3GAL3	Neonatal/infantile onset	128	128	13	269	0.1	256	141	0.05	0.48	No
ARX	Neonatal/infantile onset	16	6	12	34	0.75	22	18	0.35	0.47	No
CTSF	Variable onset	32	51	12	95	0.38	83	63	0.13	0.34	No
PIGB	Neonatal/infantile onset	11	8	12	31	1.09	19	20	0.39	0.35	No
PPP3CA	Neonatal/infantile onset	6	3	12	21	2	9	15	0.57	0.29	Yes
PRICKLE1	Variable onset	254	135	12	401	0.05	389	147	0.03	0.63	No
CAD	Neonatal/infantile onset	33	5	11	49	0.33	38	16	0.22	0.67	No
GOSR2	Variable onset	130	72	11	213	0.08	202	83	0.05	0.61	No
CHRNA4	Childhood onset	268	382	10	660	0.04	650	392	0.02	0.41	No
PLCB1	Neonatal/infantile onset	463	376	10	849	0.02	839	386	0.01	0.55	No
SLC1A2	Neonatal/infantile onset	22	6	10	38	0.45	28	16	0.26	0.58	No
AARS1	Neonatal/infantile onset	15	1	9	25	0.6	16	10	0.36	0.6	No
CHRNB2	Childhood onset	199	189	9	397	0.05	388	198	0.02	0.5	No
KCNC2	Neonatal/infantile onset	1	0	9	10	9	1	9	0.9	0.1	No
KCNH5	Neonatal/infantile onset	190	287	9	486	0.05	477	296	0.02	0.39	No
MT-TK	Variable onset	0	0	9	9	Inf	0	9	1	0	No
SCN3A	Variable onset	29	12	9	50	0.31	41	21	0.18	0.58	Yes
SERPINI1	Variable onset	156	108	9	273	0.06	264	117	0.03	0.57	No
ATP1A2	Neonatal/infantile onset	5	69	8	82	1.6	74	77	0.1	0.06	Yes
GAD1	Neonatal/infantile onset	0	1	8	9	Inf	1	9	0.89	0	No
GOT2	Neonatal/infantile onset	14	12	8	34	0.57	26	20	0.24	0.41	No
KCNMA1	Neonatal/infantile onset	313	288	8	609	0.03	601	296	0.01	0.51	No
SMC1A	Neonatal/infantile onset	9	27	8	44	0.89	36	35	0.18	0.2	Yes
AP3B2	Neonatal/infantile onset	15	2	7	24	0.47	17	9	0.29	0.62	No
CUX2	Neonatal/infantile onset	39	7	7	53	0.18	46	14	0.13	0.74	No
FGF13	Neonatal/infantile onset	1	0	7	8	7	1	7	0.88	0.12	No
GABBR2	Neonatal/infantile onset	11	6	7	24	0.64	17	13	0.29	0.46	No
GABRB1	Neonatal/infantile onset	5	1	7	13	1.4	6	8	0.54	0.38	No
ITPA	Neonatal/infantile onset	6	5	7	18	1.17	11	12	0.39	0.33	No
MDH2	Neonatal/infantile onset	9	1	7	17	0.78	10	8	0.41	0.53	No
PIGQ	Neonatal/infantile onset	6	18	7	31	1.17	24	25	0.23	0.19	No
SIK1	Neonatal/infantile onset	330	412	7	749	0.02	742	419	0.01	0.44	No
SLC25A12	Neonatal/infantile onset	10	3	7	20	0.7	13	10	0.35	0.5	No
SPTAN1	Variable onset	0	0	7	7	Inf	0	7	1	0	No
UGP2	Neonatal/infantile onset	0	1	7	8	Inf	1	8	0.88	0	No
GABRA2	Neonatal/infantile onset	11	0	6	17	0.55	11	6	0.35	0.65	No
GABRA5	Neonatal/infantile onset	4	5	6	15	1.5	9	11	0.4	0.27	No
NPRL2	Variable onset	19	0	6	25	0.32	19	6	0.24	0.76	Yes
UFSP2	Neonatal/infantile onset	1	0	6	7	6	1	6	0.86	0.14	No
CPLX1	Neonatal/infantile onset	4	2	5	11	1.25	6	7	0.45	0.36	No
CTSD	Variable onset	67	35	5	107	0.07	102	40	0.05	0.63	No
DENND5A	Neonatal/infantile onset	14	4	5	23	0.36	18	9	0.22	0.61	No
DMXL2	Neonatal/infantile onset	8	11	5	24	0.62	19	16	0.21	0.33	No
GLS	Neonatal/infantile onset	2	0	5	7	2.5	2	5	0.71	0.29	No
KCND2	Neonatal/infantile onset	124	128	5	257	0.04	252	133	0.02	0.48	No
NAPB	Neonatal/infantile onset	2	0	5	7	2.5	2	5	0.71	0.29	No
SLC38A3	Neonatal/infantile onset	0	0	5	5	Inf	0	5	1	0	No
ARV1	Neonatal/infantile onset	5	1	4	10	0.8	6	5	0.4	0.5	No
ATP6V0A1	Neonatal/infantile onset	0	0	4	4	Inf	0	4	1	0	No
CHD2	Variable onset	11	2	4	17	0.36	13	6	0.24	0.65	No
CHRNA2	Childhood onset	280	282	4	566	0.01	562	286	0.01	0.49	No
COL4A2	Neonatal/infantile onset	7	7	4	18	0.57	14	11	0.22	0.39	Yes
FBXO28	Neonatal/infantile onset	0	0	4	4	Inf	0	4	1	0	No
GRIN1	Neonatal/infantile onset	3	1	4	8	1.33	4	5	0.5	0.38	Yes
NECAP1	Neonatal/infantile onset	80	62	4	146	0.05	142	66	0.03	0.55	No
PHACTR1	Neonatal/infantile onset	13	3	4	20	0.31	16	7	0.2	0.65	No
SLC32A1	Neonatal/infantile onset	4	0	4	8	1	4	4	0.5	0.5	No
ADAM22	Neonatal/infantile onset	2	4	3	9	1.5	6	7	0.33	0.22	No
CERS1	Variable onset	123	123	3	249	0.02	246	126	0.01	0.49	No
DNAJC5	Variable onset	85	63	3	151	0.04	148	66	0.02	0.56	No
GABRG2	Childhood onset	0	0	3	3	Inf	0	3	1	0	No
GABRG2	Variable onset	0	0	3	3	Inf	0	3	1	0	No
MT-TI	Variable onset	0	0	3	3	Inf	0	3	1	0	No
NEUROD2	Neonatal/infantile onset	10	0	3	13	0.3	10	3	0.23	0.77	No
NSF	Neonatal/infantile onset	3	0	3	6	1	3	3	0.5	0.5	No
NTRK2	Neonatal/infantile onset	6	8	3	17	0.5	14	11	0.18	0.35	No
RNF13	Neonatal/infantile onset	5	1	3	9	0.6	6	4	0.33	0.56	No
STRADA	Variable onset	0	0	3	3	Inf	0	3	1	0	Yes
TRAK1	Neonatal/infantile onset	9	10	3	22	0.33	19	13	0.14	0.41	No
AMACR	Childhood onset	0	0	2	2	Inf	0	2	1	0	No
ARX	Variable onset	7	4	2	13	0.29	11	6	0.15	0.54	No
B3GALNT2	Variable onset	4	8	2	14	0.5	12	10	0.14	0.29	No
CHD2	Childhood onset	0	1	2	3	Inf	1	3	0.67	0	No
EML1	Variable onset	8	5	2	15	0.25	13	7	0.13	0.53	NA
FLNA	Variable onset	6	10	2	18	0.33	16	12	0.11	0.33	Yes
GABRA1	Variable onset	2	0	2	4	1	2	2	0.5	0.5	No
GOT2	Variable onset	9	14	2	25	0.22	23	16	0.08	0.36	No
HID1	Neonatal/infantile onset	0	0	2	2	Inf	0	2	1	0	No
JMJD1C	Childhood onset	1	1	2	4	2	2	3	0.5	0.25	No
MAF	Neonatal/infantile onset	4	9	2	15	0.5	13	11	0.13	0.27	No
MT-TF	Variable onset	0	0	2	2	Inf	0	2	1	0	No
NRXN1	Childhood onset	3	2	2	7	0.67	5	4	0.29	0.43	No
POLG	Neonatal/infantile onset	3	5	2	10	0.67	8	7	0.2	0.3	No
PRICKLE1	Neonatal/infantile onset	3	4	2	9	0.67	7	6	0.22	0.33	No
PRICKLE2	Neonatal/infantile onset	22	13	2	37	0.09	35	15	0.05	0.59	No
RBFOX1	Variable onset	10	12	2	24	0.2	22	14	0.08	0.42	No
SCN2A	Variable onset	4	9	2	15	0.5	13	11	0.13	0.27	No
SCN8A	Variable onset	7	8	2	17	0.29	15	10	0.12	0.41	No
SEMA6B	Variable onset	4	7	2	13	0.5	11	9	0.15	0.31	No
SLC12A5	Variable onset	17	19	2	38	0.12	36	21	0.05	0.45	No
SLC28A2	Neonatal/infantile onset	6	5	2	13	0.33	11	7	0.15	0.46	NA
SLC6A1	Neonatal/infantile onset	2	1	2	5	1	3	3	0.4	0.4	No
SLC6A1	Variable onset	6	7	2	15	0.33	13	9	0.13	0.4	No
SPAG1	Childhood onset	0	0	2	2	Inf	0	2	1	0	No
TCF4	Variable onset	10	6	2	18	0.2	16	8	0.11	0.56	Yes
TRIM37	Neonatal/infantile onset	4	1	2	7	0.5	5	3	0.29	0.57	No
WWOX	Variable onset	15	16	2	33	0.13	31	18	0.06	0.45	No
WWOX	Childhood onset	0	2	2	4	Inf	2	4	0.5	0	No
ZEB2	Childhood onset	0	2	2	4	Inf	2	4	0.5	0	No
AMACR	Neonatal/infantile onset	3	3	1	7	0.33	6	4	0.14	0.43	No
ARSD	Variable onset	8	6	1	15	0.12	14	7	0.07	0.53	NA
ARSD	Childhood onset	0	1	1	2	Inf	1	2	0.5	0	NA
ARX	Childhood onset	1	0	1	2	1	1	1	0.5	0.5	No
B3GALNT2	Neonatal/infantile onset	5	4	1	10	0.2	9	5	0.1	0.5	No
CACNA1A	Childhood onset	2	2	1	5	0.5	4	3	0.2	0.4	No
CAD	Variable onset	7	4	1	12	0.14	11	5	0.08	0.58	No
CLN8	Neonatal/infantile onset	7	10	1	18	0.14	17	11	0.06	0.39	No
COL4A2	Variable onset	10	13	1	24	0.1	23	14	0.04	0.42	Yes
DNM1	Variable onset	6	7	1	14	0.17	13	8	0.07	0.43	No
EML1	Childhood onset	0	0	1	1	Inf	0	1	1	0	NA
FLNA	Neonatal/infantile onset	3	3	1	7	0.33	6	4	0.14	0.43	Yes
FLNA	Childhood onset	1	0	1	2	1	1	1	0.5	0.5	Yes
GOSR2	Neonatal/infantile onset	7	5	1	13	0.14	12	6	0.08	0.54	No
GOSR2	Childhood onset	0	4	1	5	Inf	4	5	0.2	0	No
GRIN1	Variable onset	0	0	1	1	Inf	0	1	1	0	Yes
GRN	Childhood onset	0	1	1	2	Inf	1	2	0.5	0	No
JMJD1C	Neonatal/infantile onset	615	378	1	994	0	993	379	0	0.62	No
JMJD1C	Variable onset	8	4	1	13	0.12	12	5	0.08	0.62	No
KCNQ2	Childhood onset	1	0	1	2	1	1	1	0.5	0.5	No
KCNT1	Variable onset	0	0	1	1	Inf	0	1	1	0	No
MAF	Variable onset	0	0	1	1	Inf	0	1	1	0	No
MTOR	Neonatal/infantile onset	2	1	1	4	0.5	3	2	0.25	0.5	Yes
MTOR	Variable onset	6	8	1	15	0.17	14	9	0.07	0.4	Yes
NECAP1	Childhood onset	1	1	1	3	1	2	2	0.33	0.33	No
PCDH19	Variable onset	6	5	1	12	0.17	11	6	0.08	0.5	Yes
PHACTR1	Childhood onset	2	1	1	4	0.5	3	2	0.25	0.5	No
PIGB	Childhood onset	1	0	1	2	1	1	1	0.5	0.5	No
PLCB1	Variable onset	0	0	1	1	Inf	0	1	1	0	No
PRICKLE2	Childhood onset	4	3	1	8	0.25	7	4	0.12	0.5	No
PRICKLE2	Variable onset	53	30	1	84	0.02	83	31	0.01	0.63	No
RBFOX1	Neonatal/infantile onset	12	6	1	19	0.08	18	7	0.05	0.63	No
RELN	Neonatal/infantile onset	6	8	1	15	0.17	14	9	0.07	0.4	Yes
RELN	Childhood onset	0	2	1	3	Inf	2	3	0.33	0	Yes
SCN1B	Variable onset	0	0	1	1	Inf	0	1	1	0	No
SCN8A	Childhood onset	0	1	1	2	Inf	1	2	0.5	0	No
SEMA6B	Childhood onset	0	0	1	1	Inf	0	1	1	0	No
SLC28A2	Variable onset	5	8	1	14	0.2	13	9	0.07	0.36	NA
SNAP25	Variable onset	0	0	1	1	Inf	0	1	1	0	No
SYNGAP1	Childhood onset	1	0	1	2	1	1	1	0.5	0.5	No
SYNGAP1	Variable onset	4	4	1	9	0.25	8	5	0.11	0.44	No
TCF4	Neonatal/infantile onset	12	10	1	23	0.08	22	11	0.04	0.52	Yes
TDP2	Childhood onset	2	0	1	3	0.5	2	1	0.33	0.67	No
TDP2	Variable onset	6	7	1	14	0.17	13	8	0.07	0.43	No
ZEB2	Variable onset	12	12	1	25	0.08	24	13	0.04	0.48	No
AMACR	Variable onset	4	3	0	7	0	7	3	0	0.57	No
ARSD	Neonatal/infantile onset	2	5	0	7	0	7	5	0	0.29	NA
B3GALNT2	Childhood onset	1	1	0	2	0	2	1	0	0.5	No
CACNA1A	Variable onset	22	23	0	45	0	45	23	0	0.49	No
CACNA2D2	Childhood onset	2	0	0	2	0	2	0	0	1	No
CACNA2D2	Variable onset	3	7	0	10	0	10	7	0	0.3	No
CAD	Childhood onset	1	0	0	1	0	1	0	0	1	No
CHRNA2	Variable onset	1	2	0	3	0	3	2	0	0.33	No
CHRNA4	Neonatal/infantile onset	5	4	0	9	0	9	4	0	0.56	No
CHRNA4	Variable onset	9	4	0	13	0	13	4	0	0.69	No
CLN6	Neonatal/infantile onset	3	2	0	5	0	5	2	0	0.6	No
CLN6	Childhood onset	2	1	0	3	0	3	1	0	0.67	No
CLN8	Childhood onset	3	1	0	4	0	4	1	0	0.75	No
CNTN2	Childhood onset	1	0	0	1	0	1	0	0	1	No
CNTN2	Variable onset	6	5	0	11	0	11	5	0	0.55	No
COL4A2	Childhood onset	2	1	0	3	0	3	1	0	0.67	Yes
CSTB	Neonatal/infantile onset	8	6	0	14	0	14	6	0	0.57	No
DNM1	Childhood onset	1	1	0	2	0	2	1	0	0.5	No
EML1	Neonatal/infantile onset	1	7	0	8	0	8	7	0	0.12	NA
EPM2A	Neonatal/infantile onset	6	7	0	13	0	13	7	0	0.46	No
EPM2A	Childhood onset	1	1	0	2	0	2	1	0	0.5	No
GOT2	Childhood onset	1	1	0	2	0	2	1	0	0.5	No
GRIN2B	Childhood onset	1	0	0	1	0	1	0	0	1	Yes
GRN	Neonatal/infantile onset	1	3	0	4	0	4	3	0	0.25	No
KCNQ2	Variable onset	10	6	0	16	0	16	6	0	0.62	No
MTOR	Childhood onset	1	1	0	2	0	2	1	0	0.5	Yes
NECAP1	Variable onset	7	2	0	9	0	9	2	0	0.78	No
NRXN1	Neonatal/infantile onset	10	7	0	17	0	17	7	0	0.59	No
NRXN1	Variable onset	6	16	0	22	0	22	16	0	0.27	No
PCDH19	Childhood onset	2	1	0	3	0	3	1	0	0.67	Yes
PHACTR1	Variable onset	6	7	0	13	0	13	7	0	0.46	No
PIGB	Variable onset	10	5	0	15	0	15	5	0	0.67	No
POLG	Childhood onset	1	2	0	3	0	3	2	0	0.33	No
PPP3CA	Childhood onset	1	0	0	1	0	1	0	0	1	Yes
PPP3CA	Variable onset	8	3	0	11	0	11	3	0	0.73	Yes
PRICKLE1	Childhood onset	1	3	0	4	0	4	3	0	0.25	No
RBFOX1	Childhood onset	0	3	0	3	NA	3	3	0	0	No
SCN1B	Childhood onset	1	0	0	1	0	1	0	0	1	No
SCN2A	Childhood onset	1	2	0	3	0	3	2	0	0.33	No
SLC12A5	Childhood onset	2	3	0	5	0	5	3	0	0.4	No
SLC28A2	Childhood onset	2	1	0	3	0	3	1	0	0.67	NA
SPTAN1	Childhood onset	1	0	0	1	0	1	0	0	1	No
STXBP1	Childhood onset	1	2	0	3	0	3	2	0	0.33	No
STXBP1	Variable onset	3	4	0	7	0	7	4	0	0.43	No
SYNGAP1	Neonatal/infantile onset	5	5	0	10	0	10	5	0	0.5	No
TCF4	Childhood onset	2	1	0	3	0	3	1	0	0.67	Yes
TDP2	Neonatal/infantile onset	5	3	0	8	0	8	3	0	0.62	No
TRIM37	Childhood onset	2	2	0	4	0	4	2	0	0.5	No
TRIM37	Variable onset	3	4	0	7	0	7	4	0	0.43	No
ZEB2	Neonatal/infantile onset	4	8	0	12	0	12	8	0	0.33	No
